# Worrisome Emergence of Pan-INSTI Resistance: A Systematic Scoping Review of Dolutegravir Resistance in INSTI-Naïve Patients Post-Therapy Failure

**DOI:** 10.1101/2025.02.01.25320414

**Authors:** Sumit Arora, Nishant Raman, Anirudh Anilkumar, Kuldeep Ashta, N Kisenjang, Charu Mohan

## Abstract

**Introduction:** Dolutegravir (DTG), a second-generation integrase strand transfer inhibitor (INSTI), is widely used in HIV treatment, especially in low-resource settings. Despite its proven efficacy, concerns about DTG resistance mutations (DRMs) have emerged in patients failing dual NRTI + DTG-based ART regimens. This review examines the patterns and frequencies of these DRMs in INSTI-naïve patients.

**Methods:** A systematic scoping review was conducted, synthesizing data from 21 studies (2013–2024) involving 59 INSTI-naïve persons living with HIV-1 (PLH) who experienced virological failure (VF) on dual NRTI + DTG-based ART. Data extraction was undertaken by two independent reviewers, and key information included ART history, DRM profiles, duration of DTG-based ART, and viral load at failure. A qualitative synthesis identified common resistance patterns, geographic distributions, and HIV subtype correlations.

**Results:** The most prevalent DRMs were G118R (42.4%) and R263K (38.9%). G118R, when combined with T66I and E138K, was associated with high-level resistance and pan-INSTI resistance. R263K, frequently occurring alone or with minor mutations, also conferred modest resistance. Resistance patterns varied by HIV subtype, with non-B subtypes showing higher frequencies of G118R and Q148HRK mutations, while R263K predominated in subtype B.

**Conclusion:** Emerging DTG resistance in INSTI-naïve patients, particularly in resource-limited settings, is a cause for concern. G118R and R263K were the most prevalent mutations, with the former leading to pan-INSTI resistance. These findings stress the importance of monitoring resistance patterns, especially in non-HIV-B subtypes, to optimize ART strategies.
