## Supplementary Table S1 for "Worrisome Emergence of Pan-INSTI Resistance: A Systematic Scoping Review of Dolutegravir Resistance in INSTI-Naïve Patients Post-Therapy Failure"

### Sheet: Sheet1
PATIENT CODE	YEAR	SYSTEM ID	PUB NO	STUDY NO	PATIENT NO	AUTHOR	TYPE OF STUDY	GEOGRAPHIC AREA	AGE (YEARS)	SEX	VL AT FAILURE	REGIMEN DURING FAILURE	PAST ART EXPOSURE	DURATION OF DTG EXPOSURE (WEEKS)	SUBTYPE	INSTI RESISTANCE (Yes/No)	Major Non-Polymorphic INSTI Resistance (Yes/No)	Pan-INSTI Resistance (Yes/No)	Specific INSTI DRMs	NRTI DRMs	NOTES_1	NOTES_2	NOTES_3	BASELINE HIVDR	CUMULATIVE DRM	APOBEC/ UNUSUAL MUTATIONS
LEPIK	2017	95789233	6	5	1	Lepik (2017)[25]	OBS	Canada	>=19	NA	1000‐100,000	ALD	NAÏVE	46	NA	YES	YES	NO	T66I	NO
LEPIK	2017	95789233	6	5	2	Lepik (2017)[25]	OBS	Canada	>=19	NA	1000‐100,000	ALD	EXP, INSTI NAÏVE	34	NA	YES	YES	NO	R263K	M184I
LEPIK	2017	95789233	6	5	3	Lepik (2017)[25]	OBS	Canada	>=19	NA	1000‐100,000	ALD	EXP, INSTI NAÏVE	224	NA	YES	YES	NO	R263K	M184I
PENA	2018	E1	15	12	4	Pena (2018)[24]	CR	Spain	14	FEMALE	208518	TLD	NAÏVE	14	F	YES	YES	YES	R263K, E157Q	M184VI
CARDOSO	2018	95789704	22	19	5	Cardoso (2018)[23]	CR	Portugal	29	FEMALE	246793	ALD	PI, NNRTI	48	B (A3)	YES	YES	YES	E157Q, R263K	M184V, K103N
DAWNING	2019	95789183	5	4	6	Underwood (2022)[19,22]	RCT	Multinational	>=18	NA	2464	TED	NNRTI	36	B	YES	YES	YES	G118R	D67N, M184V
DAWNING	2019	95789183	5	4	7	Underwood (2022)[19,22]	RCT	Multinational	>=18	NA	454	TED/TLD	NNRTI	48	C	YES	YES	YES	H51Y, G118R, E138K, R263K	NO
MAHOMED	2020	E2	17	14	8	Mahomed (2020)[21]a	CR	South Africa	38	FEMALE	10700	ALD	PI, NNRTI	10	NA	YES	YES	YES	T66TI, G118R, E138EK	M184V	*PATIENT ON 2NRTI+DTG BUT TOOK DTG ONLY
SEATLA	2021	95789198	8	7	9	Seatla (2021)[20]	OBS	Botswana	43	MALE	400	ALD	EXP, INSTI NAÏVE	NA	C	YES	YES	YES	G118R, E138K	A62V, K65R, M184V	*No VL results available for the sample, used last recorded VL before sampling for GRT obtained from IPMS
SEATLA	2021	95789198	8	7	10	Seatla (2021)[20]	OBS	Botswana	45	MALE	55342	ALD	EXP, INSTI NAÏVE	NA	C	YES	YES	YES	T66A, G118R, E138EAKT	M41L, T69G, K70R, M184V, T215C, K219E
NADIA 48 WEEK	2021	95789502	9	8	11	Paton (2022)[18,28]	RCT	Multinational, Africa	>=12	NA	>1000	ZLD	NNRTI	48	NA	YES	YES	YES	T66TA, G118R, E138K, G149GA, G163GR	NA
NADIA 48 WEEK	2021	95789502	9	8	12	Paton (2022)[18,28]	RCT	Multinational, Africa	>=12	NA	>1000	ZLD	NNRTI	48	NA	YES	YES	YES	E138K, G140A, Q148R	NA
NADIA 48 WEEK	2021	95789502	9	8	13	Paton (2022)[18,28]	RCT	Multinational, Africa	>=12	NA	>1000	ZLD	NNRTI	48	NA	YES	YES	YES	T66I, G118R, E138K, G149GA	NA
NADIA 48 WEEK	2021	95789502	9	8	14	Paton (2022)[18,28]	RCT	Multinational, Africa	>=12	NA	>1000	TLD	NNRTI	48	NA	YES	YES	NO	R263K, M50I	NA
GIL	2022	95789181	7	6	15	Gil (2022)[17]	OBS	Spain	18	FEMALE	?>1000	ALD	NNRTI	NA	CRF02_AG	YES	YES	NO	R263K	L74V
GIL	2022	95789181	7	6	16	Gil (2022)[17]	OBS	Spain	31	MALE	?>1000	TLE	NNRTI	48	CRF02_AG	YES	YES	NO	E157Q, R263K	K70E, L74V, M184V	*EXPOSED TO TLE ON FAILURE WITH PRIOR EXPOSURE TO ALD INCLUDED
GIL	2022	95789181	7	6	17	Gil (2022)[17]	OBS	Spain	65	FEMALE	?>1000	TLD	NAÏVE	NA	D	YES	YES	NO	G163R	NO
GIL	2022	95789181	7	6	18	Gil (2022)[17]	OBS	Spain	52	MALE	?>1000	ALD	NNRTI	NA	CRF02_AG	YES	YES	NO	G163K	NO
GIL	2022	95789181	7	6	19	Gil (2022)[17]	OBS	Spain	26	MALE	?>1000	TLD	NAÏVE	48	B	YES	YES	NO	G163R	NO
CHIRIMUTA	2022	95789519	10	9	20	Chirimuta (2022)[35]	CR	Zimbabwe	18	MALE	47530	TLD	PI, NNRTI	56	NA	YES	YES	YES	E3138K, G140A, S147G, Q148R, N155H	M184V, M41L, T215Y
CHIRIMUTA	2022	95789519	10	9	21	Chirimuta (2022)[35]	CR	Zimbabwe	29	FEMALE	841269	ALD	PI, NNRTI	40	NA	YES	YES	YES	G118R	K65R, Y115F, M184V
UNDERWOOD/DAWNING 110 WEEK	2022	95789183	11	4	22	Underwood (2022)[19,22]	RCT	Multinational	>=18	NA	159223	TED/TLD	NNRTI	48	A1	YES	YES	YES	L74I, G118GR, E138EK, 148QR, R263RK	K65R, Y115F, M184V
UNDERWOOD/DAWNING 110 WEEK	2022	95789183	11	4	23	Underwood (2022)[19,22]	RCT	Multinational	>=18	NA	5479	TED/TLD	NNRTI	60	COMPLEX	YES	YES	YES	E138K, G140S, Q148H, N155H	M184V
UNDERWOOD/DAWNING 110 WEEK	2022	95789183	11	4	24	Underwood (2022)[19,22]	RCT	Multinational	>=18	NA	2332	TED/TLD	NNRTI	72	C	YES	YES	YES	T66TI, L74I, G118R, E138EK	A62A/V, M184V
UNDERWOOD/DAWNING 110 WEEK	2022	95789183	11	4	25	Underwood (2022)[19,22]	RCT	Multinational	>=18	NA	1380	TED/TLD	NNRTI	168	C	YES	YES	YES	G118R	M184V
KAMPEN	2022	95789526	12	10	26	Kampen (2022)[34]	CR	Netherlands	>=18	NA	142000	ALD	PI, NNRTI	44	B	YES	YES	YES	H51Y, G118R, E138K, R263K	M184V, T215D	*BOTH NGS AND SANGERS SEQUENCING. RESULTS OF SANGERS SEQUENCING CONSIDERED.				CUMULATIVE DRMS CONSSIDERED AT FIRST OCCURRENCE OF RESISTATNCE
NADIA 96 WEEK	2022	95789496	14	8	27	Paton (2022)[18,28]	RCT	Multinational, Africa	>=12	NA	>1000	ZLD	NNRTI	96	NA	YES	YES	YES	T66A, G118R, E138K	NA
NADIA 96 WEEK	2022	95789496	14	8	28	Paton (2022)[18,28]	RCT	Multinational, Africa	>=12	NA	>1000	TLD	NNRTI	96	NA	YES	YES	NO	R263K, M50I	NA
NADIA 96 WEEK	2022	95789496	14	8	29	Paton (2022)[18,28]	RCT	Multinational, Africa	>=12	NA	>1000	TLD	NNRTI	96	NA	YES	YES	NO	R263K, M50I	NA
NADIA 96 WEEK	2022	95789496	14	8	30	Paton (2022)[18,28]	RCT	Multinational, Africa	>=12	NA	>1000	ZLD	NNRTI	96	NA	YES	YES	NO	R263K	NA
NADIA 96 WEEK	2022	95789496	14	8	31	Paton (2022)[18,28]	RCT	Multinational, Africa	>=12	NA	>1000	ZLD	NNRTI	96	NA	YES	YES	YES	T66TAIV, T97A, G118R, G138K	NA
VAVRO 2022 AND VIANI 2019 (2 STUDIES)	2022	95789527	18	15	32	Vavro (2022)[33]	CT	Multinational	2	NA	30531	ZLD	PI, NNRTI	24	B	YES	YES	YES	L74I, G118R	M184N, H221Y	*PEDIATRIC			*baseline insti drm considered if additional emergnt drm occurred on dtg failure	*CUMULATIVE DRMS CONSIDERED AT FIRST OCCURRENCE OF RESISTATNCE
VAVRO 2022 AND VIANI 2019 (2 STUDIES)	2022	95789527	18	15	33	Vavro (2022)[33]	CT	Multinational	5	NA	1605957	ZLD	PI, NNRTI	24	B	YES	YES	YES	E92EQ, G118GR	M184V	*PEDIATRIC		95789651	*baseline insti drm considered if additional emergnt drm occurred on dtg failure	*CUMULATIVE DRMS CONSIDERED AT FIRST OCCURRENCE OF RESISTATNCE
VAVRO 2022 AND VIANI 2019 (2 STUDIES)	2022	95789527	18	15	34	Vavro (2022)[33]	CT	Multinational	7	NA	96369	ZLD	PI, NNRTI	38	B	YES	YES	YES	G118R, E138EK, V151L	K103S, M184V, G190A	*PEDIATRIC			*baseline insti drm considered if additional emergnt drm occurred on dtg failure	*CUMULATIVE DRMS CONSIDERED AT FIRST OCCURRENCE OF RESISTATNCE
VAVRO 2022 AND VIANI 2019 (2 STUDIES)	2022	95789527	18	15	35	Vavro (2022)[33]	CT	Multinational	16	NA	17996	TLED	PI, NNRTI	168	C	YES	YES	YES	L74M, G118R	M41L, T215FL	*TLED REGIMEN			*baseline insti drm considered if additional emergnt drm occurred on dtg failure	*CUMULATIVE DRMS CONSIDERED AT FIRST OCCURRENCE OF RESISTATNCE
VAVRO 2022 AND VIANI 2019 (2 STUDIES)	2022	95789527	18	15	36	Vavro (2022)[33]	CT	Multinational	12	NA	7739	TED	PI, NNRTI	32	B	YES	YES	YES	R263KR, E138EAKT	NO	*PEDIATRIC			*baseline insti drm considered if additional emergnt drm occurred on dtg failure	*CUMULATIVE DRMS CONSIDERED AT FIRST OCCURRENCE OF RESISTATNCE
BWIRE	2023	95789270	1	1	37	Bwire (2023)[32]	OBS	#VALUE!	25	MALE	2980	TLD	NNRTI	192	A	YES	YES	YES	G118R, E138K	D67N, K70R, M184V, T215F, K219E
BWIRE	2023	95789270	1	1	38	Bwire (2023)[32]	OBS	#VALUE!	51	FEMALE	4000	ALD/TLD	PI, NNRTI	68	A	YES	YES	YES	E138K, G140A, Q148K	K103S, G190A
BWIRE	2023	95789270	1	1	39	Bwire (2023)[32]	OBS	#VALUE!	57	FEMALE	13900	TLD	NNRTI	192	C	YES	YES	YES	T66I, G118R, E138K	M41L, M184V, L210W, T215Y
NIGERIA-1	2023	95789178	2	2	40	Abdulahi (2023)[31]	OBS	#VALUE!	18	NA	>1000	TLD	EXP, INSTI NAÏVE	62	G	YES	YES	YES	E138K, G118R, T66A, R263K	H221Y, V108I, K103N, M184V, M41L, A98G, T215Y
KAMORI_18	2023	95789171	2	3	41	Kamori (2023)[30]	OBS	#VALUE!	<15	NA	1820	TLD	NNRTI	>36	C	YES	YES	NO	R263K	M411ML, L210W, T215Y	*PEDIATRIC
KAMORI_18	2023	95789171	2	3	42	Kamori (2023)[30]	OBS	#VALUE!	<15	NA	117000	TLD	NAÏVE	>36	A1C	YES	YES	YES	T66A, G118R, E138K	M41L, M184V, T215F	*PEDIATRIC
KAMORI_18	2023	95789171	2	3	43	Kamori (2023)[30]	OBS	#VALUE!	<15	NA	639000	TLD	NNRTI	>36	A1D	YES	YES	YES	E138K, G140A, Q148K, Q95QK	D67N,K70R, M184V, T215F, K219Q	*PEDIATRIC
KAMORI_18	2023	95789171	3	3	44	Kamori (2023)[30]	OBS	#VALUE!	>=15	NA	3020	TLD	NNRTI	>48	A	YES	YES	YES	G118R	NO
FARIAS	2023	95789640	13	11	45	Farias (2023)[15]	CR	Brazil	29	MALE	12182	TLD	NAÏVE	32	NA	YES	YES	NO	H51Y, E157Q	K70E, M184V
MALINGA	2023	95789555	16	13	46	Malinga(2023)[26]	CR	South Africa	13	MALE	1000000	ALD	PI	108	NA	YES	YES	YES	T66TI, G118R, E138K, M50I	M184V	*PEDIATRIC
ARMENIA	2023	95789257	19	16	47	Armenia (2023)[29]	OBS	Multinattional, Europe	>=18	NA	432	TLD	NAÏVE	28	C	YES	YES	NO	R263K	M184V
ARMENIA	2023	95789257	19	16	48	Armenia (2023)[29]	OBS	Multinattional, Europe	>=18	NA	115	ALD	NAÏVE	30	CRF94_cpx	YES	YES	NO	E138K, G140E, D232N	NO						Warning: There is one APOBEC-associated mutation at a drug-resistance position: IN:G140E.	Warning: There is one unusual mutation at a drug-resistance position in IN: G140E.
ARMENIA	2023	95789257	19	16	49	Armenia (2023)[29]	OBS	Multinattional, Europe	>=18	NA	174	ALD	PI, NNRTI	29	B	YES	YES	YES	E138T, G140S, Q148H, T97A	NO
ARMENIA	2023	95789257	19	16	50	Armenia (2023)[29]	OBS	Multinattional, Europe	>=18	NA	8128	ALD	PI, NNRTI	200	G	YES	YES	NO	R263K	M184V
ARMENIA	2023	95789257	19	16	51	Armenia (2023)[29]	OBS	Multinattional, Europe	>=18	NA	12600	ALD	PI, NNRTI	1108	CRF02_AG	YES	YES	NO	E138A,G149A	NO
DIAZ	2023	95789249	20	17	52	Diaz (2023)[27]	OBS	Brazil	>=14	NA	>?1000	TLD	NAÏVE	>=24	C	YES	YES	NO	M50IT, L101IV, R263RK	K70E, M184V
DIAZ	2023	95789249	20	17	53	Diaz (2023)[27]	OBS	Brazil	>=14	NA	>?1000	TLD	NAÏVE	>=24	B/C	YES	YES	NO	G140R, G163R	NO
DIAZ	2023	95789249	20	17	54	Diaz (2023)[27]	OBS	Brazil	>=14	NA	>?1000	TLD	NAÏVE	>=24	C	YES	YES	YES	G118R	NO
DIAZ	2023	95789249	20	17	55	Diaz (2023)[27]	OBS	Brazil	>=14	NA	>?1000	TLD	NAÏVE	>=24	B	YES	YES	NO	R263K	NO
DIAZ	2023	95789249	20	17	56	Diaz (2023)[27]	OBS	Brazil	>=14	NA	>?1000	TLD	NAÏVE	>=24	B	YES	YES	NO	E138A, V151A	NO
DIAZ	2023	95789249	20	17	57	Diaz (2023)[27]	OBS	Brazil	>=14	NA	>?1000	TLD	NAÏVE	>=24	B	YES	YES	YES	E157Q, R263K	K70E, M184V
DIAZ	2023	95789249	20	17	58	Diaz (2023)[27]	OBS	Brazil	>=14	NA	>?1000	TLD	NAÏVE	>=24	B	YES	YES	NO	L101I, G149AG, R263RK	NO
TSAI	2023	95789191	21	18	59	Tsai (2023)[16]	OBS	Taiwan	26	MALE	>1000	ALD	NAÏVE	>=24	B	YES	YES	NO	R263K	NO
